# Retrospective analysis of clinical and environmental genotyping reveals persistence of *Pseudomonas aeruginosa* in the water system of a large tertiary children’s hospital in England

**DOI:** 10.64898/2026.04.23.26351604

**Authors:** Esha Sheth, Lindsay Case, Fiona Shaw, Nicola Dwyer, John Poland, Yu Wan, Beatriz Larru

## Abstract

**Background:** *Pseudomonas aeruginosa* is a major cause of healthcare-associated infections in paediatric settings, where its persistence in moist environments such as hospital water and wastewater systems poses a particular risk to neonates and immunocompromised children.

**Aim:** The aim of this study was to showcase the long-term survival and transmission of *P. aeruginosa* in a large tertiary children’s hospital in England which is crucial to develop strategies for water-safe care.

**Methods:** Environmental *P. aeruginosa* isolates were collected from taps, sinks, showers, and baths in augmented care areas of a 330-bed tertiary children’s hospital built to NHS water-safety standards. Clinical isolates were classified as invasive (blood, cerebrospinal fluid, and bronchoalveolar lavage) or non-invasive (respiratory, urine, ear, abdominal, and rectal surveillance). Variable number tandem repeat (VNTR) profiles and metadata were extracted from PDF reports, de-identified, deduplicated, and curated using Python and R.

**Findings:** This retrospective study analysed nine-locus VNTR profiles of 457 *P. aeruginosa* isolates submitted to the UK Health Security Agency from a large tertiary children’s hospital, identifying 56 isolate clusters (each with ≥2 isolates), of which 19 (34%) contained at least one invasive isolate. The most persistent cluster (Cluster 1, n=20) spanned from July 2016 to September 2024, containing environmental and clinical (invasive and non-invasive) isolates.

**Conclusion:** These findings demonstrate long-term persistence of certain genotypes and temporal overlap between environmental and clinical isolates, highlighting the difficulty in detecting and eradicating *P. aeruginosa* in hospital water and wastewater systems and reinforcing the need for continuous rigorous water system controls.
