## Supplementary table S1 for "Retrospective analysis of clinical and environmental genotyping reveals persistence of *Pseudomonas aeruginosa* in the water system of a large tertiary children’s hospital in England"

### Sheet: Table_S1
VNTR_Profile	Cluster_ID	Count	Isolate_IDs	Num_Clinical	Num_Environmental	Num_invasive	Num_non_invasive	Isolate_date	Earliest_date	Latest_date
12,5,3,2,6,1,6,4,10	Cluster 1 (n=20)	20	AHPa012, AHPa026, AHPa118, AHPa169, AHPa264, AHPa265, AHPa268, AHPa270, AHPa271, AHPa283, AHPa294, AHPa301, AHPa302, AHPa304, AHPa306, AHPa307, AHPa308, AHPa309, AHPa336, AHPa375	3	17	1	2	02-2020, 04-2018, 05-2019, 06-2019, 06-2020, 07-2016, 09-2024, 11-2018, 12-2024	2016-07-18	2024-12-02
12,5,-,2,6,1,6,4,12	Cluster 2 (n=17)	17	AHPa007, AHPa013, AHPa016, AHPa017, AHPa018, AHPa019, AHPa020, AHPa021, AHPa022, AHPa098, AHPa099, AHPa106, AHPa176, AHPa236, AHPa278, AHPa288, AHPa291	1	16	0	1	01-2024, 04-2024, 07-2024, 08-2022, 09-2024, 10-2024, 11-2022, 12-2024	2022-08-01	2024-12-19
12,3,4,4,4,1,7,4,12	Cluster 3 (n=12)	12	AHPa001, AHPa010, AHPa255, AHPa256, AHPa257, AHPa260, AHPa275, AHPa277, AHPa280, AHPa281, AHPa369, AHPa376	0	12	0	0	03-2023, 06-2022, 06-2023, 06-2024, 07-2016, 07-2024, 08-2024, 11-2021	2016-07-18	2024-08-12
11,4,5,2,2,-,9,2,8	Cluster 4 (n=9)	9	AHPa044, AHPa048, AHPa092, AHPa147, AHPa149, AHPa241, AHPa242, AHPa379, AHPa402	9	0	3	6	01-2022, 02-2022, 02-2023, 06-2023, 10-2022, 10-2024, 11-2019, 11-2024	2019-11-22	2024-11-06
12,5,3,2,6,1,6,4,12	Cluster 5 (n=9)	9	AHPa011, AHPa014, AHPa015, AHPa023, AHPa030, AHPa103, AHPa157, AHPa249, AHPa267	3	6	1	2	02-2019, 04-2024, 08-2024, 09-2024, 11-2018, 11-2024, 12-2024	2018-11-23	2024-12-02
8,3,4,5,2,3,5,2,9	Cluster 6 (n=9)	9	AHPa033, AHPa047, AHPa122, AHPa123, AHPa138, AHPa140, AHPa141, AHPa148, AHPa222	9	0	0	9	01-2020, 03-2019, 07-2016, 07-2019, 07-2021, 07-2022, 08-2021, 11-2022	2016-07-11	2022-11-23
11,6,2,2,1,3,7,2,10	Cluster 7 (n=7)	7	AHPa075, AHPa100, AHPa108, AHPa146, AHPa151, AHPa395, AHPa396	6	1	2	4	05-2016, 08-2020, 08-2021, 08-2022, 09-2017, 09-2021, 10-2024	2016-05-03	2024-10-14
11,6,2,2,1,3,7,2,11	Cluster 8 (n=6)	6	AHPa162, AHPa189, AHPa217, AHPa220, AHPa240, AHPa354	6	0	1	5	04-2019, 06-2020, 06-2024, 10-2017, 10-2022, 12-2016	2016-12-09	2024-06-18
12,2,1,4,3,1,3,2,9	Cluster 9 (n=6)	6	AHPa127, AHPa129, AHPa130, AHPa131, AHPa133, AHPa135	6	0	0	6	01-2018, 01-2019, 01-2021, 01-2022, 03-2019, 03-2020	2018-01-03	2022-01-12
11,6,5,3,3,1,10,3,7	Cluster 10 (n=5)	5	AHPa344, AHPa346, AHPa347, AHPa348, AHPa349	5	0	0	5	02-2022, 03-2018, 04-2023, 07-2019, 09-2020	2018-03-06	2023-04-26
12,2,1,5,5,2,4,5,12	Cluster 11 (n=5)	5	AHPa163, AHPa391, AHPa392, AHPa393, AHPa394	5	0	0	5	07-2020, 07-2021, 07-2023, 09-2022, 11-2023	2020-07-01	2023-11-29
10,5,6,-,6,5,9,2,13	Cluster 12 (n=4)	4	AHPa253, AHPa254, AHPa258, AHPa367	0	4	0	0	11-2021	2021-11-12	2021-11-26
11,4,5,2,2,-,9,2,7	Cluster 13 (n=4)	4	AHPa054, AHPa059, AHPa125, AHPa150	4	0	1	3	07-2019, 09-2022, 10-2019, 11-2024	2019-07-29	2024-11-08
11,7,5,4,4,3,5,2,8	Cluster 14 (n=4)	4	AHPa088, AHPa089, AHPa090, AHPa091	4	0	0	4	06-2019, 07-2018, 08-2018, 11-2017	2017-11-01	2019-06-24
12,2,5,3,2,2,8,5,10	Cluster 15 (n=4)	4	AHPa136, AHPa137, AHPa269, AHPa334	3	1	0	3	03-2024, 10-2019, 11-2018, 11-2024	2018-11-23	2024-11-18
12,2,5,3,2,2,8,5,8	Cluster 16 (n=4)	4	AHPa195, AHPa318, AHPa319, AHPa370	3	1	0	3	03-2024, 08-2018, 10-2023, 11-2019	2018-08-15	2024-03-19
8,3,-,5,2,3,5,2,10	Cluster 17 (n=4)	4	AHPa071, AHPa072, AHPa073, AHPa237	4	0	0	4	04-2022, 05-2016, 10-2017	2016-05-18	2022-04-06
11,2,5,4,4,4,10,3,11	Cluster 18 (n=3)	3	AHPa053, AHPa298, AHPa368	1	2	0	1	05-2019, 06-2020, 06-2024	2019-05-13	2024-06-10
11,2,5,4,4,4,10,3,12	Cluster 19 (n=3)	3	AHPa111, AHPa113, AHPa114	3	0	0	3	11-2023, 12-2021, 12-2022	2021-12-09	2023-11-08
11,3,3,5,3,1,5,2,11	Cluster 20 (n=3)	3	AHPa177, AHPa179, AHPa238	3	0	0	3	02-2019, 04-2018, 06-2021	2018-04-06	2021-06-18
11,3,4,3,2,2,6,3,12	Cluster 21 (n=3)	3	AHPa101, AHPa266, AHPa293	0	3	0	0	05-2019, 08-2022, 11-2018	2018-11-23	2022-08-01
11,6,2,2,1,3,7,2,9	Cluster 22 (n=3)	3	AHPa243, AHPa321, AHPa322	3	0	1	2	10-2019, 11-2022, 12-2019	2019-10-01	2022-11-14
11,6,2,2,1,3,7,3,12	Cluster 23 (n=3)	3	AHPa296, AHPa297, AHPa299	0	3	0	0	05-2019	2019-05-13	2019-05-13
11,6,5,3,3,1,13,3,7	Cluster 24 (n=3)	3	AHPa263, AHPa284, AHPa384	1	2	0	1	04-2018, 11-2018, 12-2018	2018-04-24	2018-12-20
11,6,5,3,3,1,14,3,7	Cluster 25 (n=3)	3	AHPa232, AHPa233, AHPa234	3	0	0	3	03-2022, 06-2020, 12-2018	2018-12-12	2022-03-09
12,-,3,2,6,1,6,4,15	Cluster 26 (n=3)	3	AHPa251, AHPa259, AHPa276	0	3	0	0	03-2023, 06-2023	2023-03-16	2023-06-12
12,5,-,2,6,1,6,4,10	Cluster 27 (n=3)	3	AHPa009, AHPa286, AHPa287	0	3	0	0	04-2018, 08-2024	2018-04-24	2024-08-12
12,5,1,5,6,2,7,3,9	Cluster 28 (n=3)	3	AHPa060, AHPa142, AHPa144	3	0	1	2	07-2019, 08-2017, 11-2017	2017-08-31	2019-07-22
12,5,3,2,6,1,6,4,11	Cluster 29 (n=3)	3	AHPa158, AHPa272, AHPa311	1	2	0	1	05-2019, 09-2024, 11-2018	2018-11-23	2024-09-11
13,2,1,5,2,3,6,5,10	Cluster 30 (n=3)	3	AHPa002, AHPa005, AHPa006	0	3	0	0	07-2024	2024-07-18	2024-07-18
13,3,6,4,5,1,8,2,13	Cluster 31 (n=3)	3	AHPa065, AHPa262, AHPa303	1	2	0	1	05-2019, 10-2019, 12-2018	2018-12-20	2019-10-28
9,8,4,2,1,1,3,2,12	Cluster 32 (n=3)	3	AHPa173, AHPa175, AHPa315	3	0	0	3	07-2021, 09-2017, 12-2021	2017-09-09	2021-12-01
10,2,-,3,1,4,7,4,13	Cluster 33 (n=2)	2	AHPa371, AHPa372	0	2	0	0	03-2024	2024-03-19	2024-03-19
10,3,4,3,4,1,11,5,10	Cluster 34 (n=2)	2	AHPa339, AHPa340	2	0	1	1	08-2019, 10-2017	2017-10-25	2019-08-09
10,3,5,5,4,1,3,6,6	Cluster 35 (n=2)	2	AHPa109, AHPa295	1	1	0	1	05-2019, 11-2018	2018-11-16	2019-05-13
10,3,5,5,4,1,3,7,7	Cluster 36 (n=2)	2	AHPa184, AHPa186	2	0	0	2	10-2020, 11-2021	2020-10-29	2021-11-03
10,3,5,5,4,1,3,7,8	Cluster 37 (n=2)	2	AHPa205, AHPa247	2	0	1	1	05-2018, 10-2019	2018-05-17	2019-10-18
10,3,5,5,5,1,3,8,10	Cluster 38 (n=2)	2	AHPa329, AHPa330	2	0	1	1	11-2018, 11-2019	2018-11-12	2019-11-01
10,5,6,-,6,-,5,2,11	Cluster 39 (n=2)	2	AHPa155, AHPa350	2	0	1	1	03-2021, 12-2017	2017-12-18	2021-03-02
11,3,5,5,3,4,3,2,12	Cluster 40 (n=2)	2	AHPa168, AHPa207	2	0	1	1	11-2019, 12-2019	2019-11-25	2019-12-18
11,4,5,2,2,-,-,2,7	Cluster 41 (n=2)	2	AHPa057, AHPa261	1	1	0	1	01-2018, 06-2018	2018-01-23	2018-06-04
11,4,5,2,2,-,8,2,9	Cluster 42 (n=2)	2	AHPa124, AHPa357	2	0	1	1	08-2020	2020-08-10	2020-08-27
12,-,5,5,4,1,14,2,6	Cluster 43 (n=2)	2	AHPa221, AHPa225	2	0	0	2	02-2023, 12-2020	2020-12-14	2023-02-08
12,2,-,3,2,2,8,5,14	Cluster 44 (n=2)	2	AHPa003, AHPa004	0	2	0	0	07-2024	2024-07-18	2024-07-18
12,2,-,3,2,2,8,5,8	Cluster 45 (n=2)	2	AHPa042, AHPa388	2	0	1	1	01-2018, 11-2017	2017-11-22	2018-01-29
12,2,1,4,3,1,3,2,11	Cluster 46 (n=2)	2	AHPa132, AHPa134	2	0	0	2	01-2018, 01-2021	2018-01-03	2021-01-05
12,2,5,3,2,2,8,5,9	Cluster 47 (n=2)	2	AHPa062, AHPa397	2	0	1	1	03-2022, 05-2018	2018-05-14	2022-03-31
12,3,3,6,6,3,8,2,8	Cluster 48 (n=2)	2	AHPa216, AHPa353	2	0	1	1	06-2024, 12-2017	2017-12-15	2024-06-17
12,5,3,2,6,1,6,4,14	Cluster 49 (n=2)	2	AHPa081, AHPa332	2	0	0	2	11-2019, 12-2020	2019-11-27	2020-12-09
12,5,5,5,2,2,8,2,6	Cluster 50 (n=2)	2	AHPa095, AHPa096	2	0	0	2	05-2020, 08-2021	2020-05-01	2021-08-24
12,8,2,-,4,3,6,1,10	Cluster 51 (n=2)	2	AHPa202, AHPa230	2	0	0	2	05-2016	2016-05-16	2016-05-16
13,3,6,4,5,1,8,2,14	Cluster 52 (n=2)	2	AHPa190, AHPa282	1	1	0	1	02-2020, 04-2018	2018-04-24	2020-02-03
8,2,5,3,4,2,7,2,9	Cluster 53 (n=2)	2	AHPa212, AHPa351	2	0	1	1	07-2018, 11-2017	2017-11-01	2018-07-05
8,3,4,5,2,3,5,2,10	Cluster 54 (n=2)	2	AHPa068, AHPa070	2	0	1	1	06-2019, 12-2019	2019-06-26	2019-12-02
8,3,4,5,2,3,5,2,11	Cluster 55 (n=2)	2	AHPa120, AHPa314	2	0	0	2	02-2016, 11-2018	2016-02-04	2018-11-15
9,8,5,2,1,1,3,3,10	Cluster 56 (n=2)	2	AHPa199, AHPa403	2	0	0	2	08-2018, 08-2020	2018-08-23	2020-08-10
-,-,5,3,-,3,5,2,10	Cluster 57 (n=1)	1	AHPa310	0	1	0	0	05-2019	2019-05-13	2019-05-13
-,2,5,4,6,2,7,4,14	Cluster 58 (n=1)	1	AHPa086	1	0	0	1	07-2023	2023-07-07	2023-07-07
-,3,-,5,4,1,3,7,7	Cluster 59 (n=1)	1	AHPa185	1	0	0	1	10-2021	2021-10-20	2021-10-20
-,3,4,3,1,2,7,2,-	Cluster 60 (n=1)	1	AHPa049	1	0	0	1	06-2020	2020-06-29	2020-06-29
-,6,2,2,1,3,7,3,7	Cluster 61 (n=1)	1	AHPa084	1	0	0	1	11-2022	2022-11-23	2022-11-23
10,-,-,4,4,2,7,4,11	Cluster 62 (n=1)	1	AHPa166	1	0	1	0	03-2018	2018-03-26	2018-03-26
10,-,3,-,4,1,7,2,11	Cluster 63 (n=1)	1	AHPa401	1	0	0	1	11-2021	2021-11-24	2021-11-24
10,2,-,4,6,2,10,4,9	Cluster 64 (n=1)	1	AHPa102	1	0	0	1	11-2016	2016-11-04	2016-11-04
10,2,2,-,5,1,8,6,10	Cluster 65 (n=1)	1	AHPa333	1	0	0	1	12-2019	2019-12-28	2019-12-28
10,2,3,4,4,2,7,4,11	Cluster 66 (n=1)	1	AHPa317	1	0	0	1	07-2022	2022-07-25	2022-07-25
10,2,3,4,4,2,7,4,13	Cluster 67 (n=1)	1	AHPa210	1	0	0	1	10-2021	2021-10-29	2021-10-29
10,2,4,2,2,3,4,1,10	Cluster 68 (n=1)	1	AHPa305	0	1	0	0	05-2019	2019-05-13	2019-05-13
10,2,5,3,1,4,7,4,13	Cluster 69 (n=1)	1	AHPa107	0	1	0	0	11-2024	2024-11-26	2024-11-26
10,3,4,3,4,1,11,5,6	Cluster 70 (n=1)	1	AHPa341	1	0	0	1	11-2022	2022-11-21	2022-11-21
10,3,5,-,4,1,3,7,8	Cluster 71 (n=1)	1	AHPa097	1	0	0	1	11-2018	2018-11-14	2018-11-14
10,3,5,-,4,1,3,7,9	Cluster 72 (n=1)	1	AHPa273	0	1	0	0	11-2018	2018-11-23	2018-11-23
10,3,6,3,6,2,12,9,11	Cluster 73 (n=1)	1	AHPa377	1	0	0	1	07-2021	2021-07-20	2021-07-20
10,5,-,-,6,-,5,2,11	Cluster 74 (n=1)	1	AHPa154	1	0	1	0	12-2017	2017-12-18	2017-12-18
10,5,5,4,4,1,3,4,11	Cluster 75 (n=1)	1	AHPa145	1	0	0	1	05-2023	2023-05-30	2023-05-30
10,5,6,-,5,5,9,2,8	Cluster 76 (n=1)	1	AHPa382	1	0	0	1	10-2024	2024-10-16	2024-10-16
10,5,6,-,6,5,10,2,10	Cluster 77 (n=1)	1	AHPa235	1	0	0	1	10-2021	2021-10-27	2021-10-27
10,5,6,15,6,-,5,2,12	Cluster 78 (n=1)	1	AHPa156	1	0	0	1	11-2018	2018-11-26	2018-11-26
11, 4,-, 5, 4, 1, 3, 2,15	Cluster 79 (n=1)	1	AHPa028	1	0	0	1	02-2018	2018-02-21	2018-02-21
11, 6, 5, 3, 3, 1,11, 3, 7	Cluster 80 (n=1)	1	AHPa029	1	0	0	1	10-2016	2016-10-21	2016-10-21
11,12,5,2,2,-,-,2,12	Cluster 81 (n=1)	1	AHPa229	1	0	0	1	12-2018	2018-12-05	2018-12-05
11,12,5,2,2,-,8,2,12	Cluster 82 (n=1)	1	AHPa228	1	0	0	1	09-2020	2020-09-18	2020-09-18
11,12,5,2,2,-,8,2,6	Cluster 83 (n=1)	1	AHPa227	1	0	0	1	09-2020	2020-09-18	2020-09-18
11,2,-,4,2,3,7,2,15	Cluster 84 (n=1)	1	AHPa027	1	0	0	1	10-2024	2024-10-01	2024-10-01
11,2,-,4,4,4,10,3,12	Cluster 85 (n=1)	1	AHPa112	1	0	0	1	11-2024	2024-11-06	2024-11-06
11,2,-,5,4,3,6,3,10	Cluster 86 (n=1)	1	AHPa043	1	0	0	1	11-2022	2022-11-28	2022-11-28
11,2,5,3,3,4,9,7,11	Cluster 87 (n=1)	1	AHPa361	1	0	0	1	07-2019	2019-07-29	2019-07-29
11,2,5,6,2,4,6,5,9	Cluster 88 (n=1)	1	AHPa110	1	0	0	1	07-2024	2024-07-29	2024-07-29
11,2,5,8,-,6,-,2,-	Cluster 89 (n=1)	1	AHPa206	1	0	0	1	03-2024	2024-03-25	2024-03-25
11,3,-,-,4,-,11,2,9	Cluster 90 (n=1)	1	AHPa193	1	0	0	1	11-2021	2021-11-15	2021-11-15
11,3,-,3,-,1,5,2,10	Cluster 91 (n=1)	1	AHPa323	1	0	0	1	02-2018	2018-02-21	2018-02-21
11,3,-,3,2,-,5,3,5	Cluster 92 (n=1)	1	AHPa036	1	0	0	1	01-2018	2018-01-09	2018-01-09
11,3,-,3,2,2,6,3,12	Cluster 93 (n=1)	1	AHPa300	0	1	0	0	05-2019	2019-05-13	2019-05-13
11,3,-,6,4,1,6,3,10	Cluster 94 (n=1)	1	AHPa366	1	0	0	1	08-2024	2024-08-26	2024-08-26
11,3,2,3,3,1,11,3,7	Cluster 95 (n=1)	1	AHPa187	1	0	0	1	03-2018	2018-03-14	2018-03-14
11,3,2,4,4,1,7,4,9	Cluster 96 (n=1)	1	AHPa365	1	0	0	1	11-2017	2017-11-16	2017-11-16
11,3,3,4,2,1,8,2,15	Cluster 97 (n=1)	1	AHPa355	1	0	1	0	10-2018	2018-10-22	2018-10-22
11,3,3,4,2,1,8,2,17	Cluster 98 (n=1)	1	AHPa356	1	0	1	0	10-2018	2018-10-22	2018-10-22
11,3,3,5,3,1,-,2,12	Cluster 99 (n=1)	1	AHPa180	1	0	0	1	10-2017	2017-10-19	2017-10-19
11,3,3,5,3,1,10,6,-	Cluster 100 (n=1)	1	AHPa116	1	0	0	1	01-2019	2019-01-14	2019-01-14
11,3,3,5,3,1,5,2,12	Cluster 101 (n=1)	1	AHPa181	1	0	0	1	09-2019	2019-09-17	2019-09-17
11,3,3,5,3,1,5,2,13	Cluster 102 (n=1)	1	AHPa153	1	0	0	1	11-2021	2021-11-03	2021-11-03
11,3,4,-,2,2,5,3,5	Cluster 103 (n=1)	1	AHPa039	1	0	0	1	11-2021	2021-11-03	2021-11-03
11,3,4,14,2,2,5,3,5	Cluster 104 (n=1)	1	AHPa038	1	0	0	1	06-2020	2020-06-01	2020-06-01
11,3,4,2,2,2,5,3,5	Cluster 105 (n=1)	1	AHPa037	1	0	0	0	04-2019	2019-04-17	2019-04-17
11,3,4,3,2,2,5,4,6	Cluster 106 (n=1)	1	AHPa219	1	0	0	1	04-2018	2018-04-09	2018-04-09
11,3,4,3,2,2,8,3,12	Cluster 107 (n=1)	1	AHPa093	1	0	1	0	07-2018	2018-07-30	2018-07-30
11,3,5,4,4,2,2,3,12	Cluster 108 (n=1)	1	AHPa126	1	0	0	1	04-2024	2024-04-22	2024-04-22
11,3,5,5,3,4,3,2,13	Cluster 109 (n=1)	1	AHPa224	1	0	0	1	10-2018	2018-10-09	2018-10-09
11,3,5,5,3,4,3,2,14	Cluster 110 (n=1)	1	AHPa352	1	0	1	0	02-2017	2017-02-19	2017-02-19
11,3,5,5,3,4,3,2,15	Cluster 111 (n=1)	1	AHPa196	1	0	0	1	08-2017	2017-08-16	2017-08-16
11,3,6,4,2,2,3,2,12	Cluster 112 (n=1)	1	AHPa359	1	0	0	1	11-2018	2018-11-13	2018-11-13
11,3,6,4,2,2,3,2,13	Cluster 113 (n=1)	1	AHPa192	1	0	0	1	10-2023	2023-10-16	2023-10-16
11,4,-,2,2,-,-,2,7	Cluster 114 (n=1)	1	AHPa064	1	0	0	1	02-2018	2018-02-01	2018-02-01
11,4,5,2,2,-,-,2,14	Cluster 115 (n=1)	1	AHPa058	1	0	0	1	08-2017	2017-08-15	2017-08-15
11,4,5,2,2,-,10,2,7	Cluster 116 (n=1)	1	AHPa152	1	0	0	1	11-2019	2019-11-18	2019-11-18
11,4,5,2,2,-,10,2,8	Cluster 117 (n=1)	1	AHPa290	0	1	0	0	09-2024	2024-09-26	2024-09-26
11,4,5,2,2,-,13,2,8	Cluster 118 (n=1)	1	AHPa194	1	0	0	1	05-2021	2021-05-17	2021-05-17
11,4,5,2,2,-,8,2,12	Cluster 119 (n=1)	1	AHPa032	1	0	0	1	10-2018	2018-10-22	2018-10-22
11,4,5,2,2,-,9,2,-	Cluster 120 (n=1)	1	AHPa387	1	0	0	1	09-2020	2020-09-04	2020-09-04
11,4,5,2,2,-,9,2,10	Cluster 121 (n=1)	1	AHPa399	1	0	0	1	05-2021	2021-05-19	2021-05-19
11,4,5,2,2,-,9,2,15	Cluster 122 (n=1)	1	AHPa326	1	0	1	0	08-2017	2017-08-13	2017-08-13
11,4,5,2,2,1,9,2,7	Cluster 123 (n=1)	1	AHPa063	1	0	0	1	11-2017	2017-11-15	2017-11-15
11,4,5,2,2,2,7,2,8	Cluster 124 (n=1)	1	AHPa183	1	0	0	1	05-2019	2019-05-08	2019-05-08
11,4,5,2,2,3,8,2,8	Cluster 125 (n=1)	1	AHPa358	1	0	0	1	10-2021	2021-10-17	2021-10-17
11,4,5,2,3,2,8,4,-	Cluster 126 (n=1)	1	AHPa203	1	0	0	1	03-2020	2020-03-11	2020-03-11
11,4,7,6,4,4,3,2,11	Cluster 127 (n=1)	1	AHPa201	1	0	0	1	12-2019	2019-12-18	2019-12-18
11,5,2,5,3,1,10,7,9	Cluster 128 (n=1)	1	AHPa167	1	0	0	1	12-2024	2024-12-02	2024-12-02
11,5,2,5,3,1,10,9,8	Cluster 129 (n=1)	1	AHPa390	0	1	0	0	06-2016	2016-06-02	2016-06-02
11,5,2,5,3,1,11,7,7	Cluster 130 (n=1)	1	AHPa292	0	1	0	0	05-2019	2019-05-13	2019-05-13
11,5,5,3,4,3,7,8,10	Cluster 131 (n=1)	1	AHPa331	1	0	0	1	06-2024	2024-06-08	2024-06-08
11,5,7,4,5,4,7,3,13	Cluster 132 (n=1)	1	AHPa159	1	0	0	1	05-2022	2022-05-21	2022-05-21
11,6,-,-,3,3,7,2,10	Cluster 133 (n=1)	1	AHPa211	1	0	0	1	11-2022	2022-11-30	2022-11-30
11,6,-,-,3,3,8,2,9	Cluster 134 (n=1)	1	AHPa385	1	0	0	1	09-2017	2017-09-04	2017-09-04
11,6,-,2,1,3,8,2,10	Cluster 135 (n=1)	1	AHPa050	1	0	0	1	09-2018	2018-09-01	2018-09-01
11,6,-,3,3,1,10,3,7	Cluster 136 (n=1)	1	AHPa345	1	0	0	1	03-2018	2018-03-06	2018-03-06
11,6,-,3,3,1,14,3,-	Cluster 137 (n=1)	1	AHPa231	1	0	0	1	02-2018	2018-02-15	2018-02-15
11,6,10,16,3,3,7,2,10	Cluster 138 (n=1)	1	AHPa209	1	0	0	1	07-2020	2020-07-13	2020-07-13
11,6,2,2,1,3,-,2,11	Cluster 139 (n=1)	1	AHPa320	1	0	0	1	07-2018	2018-07-31	2018-07-31
11,6,2,2,1,3,6,2,11	Cluster 140 (n=1)	1	AHPa040	1	0	0	1	04-2019	2019-04-05	2019-04-05
11,6,2,2,1,3,6,3,11	Cluster 141 (n=1)	1	AHPa200	1	0	0	1	09-2018	2018-09-12	2018-09-12
11,6,2,2,1,3,6,3,13	Cluster 142 (n=1)	1	AHPa327	1	0	0	1	09-2024	2024-09-23	2024-09-23
11,6,2,2,1,3,7,2,12	Cluster 143 (n=1)	1	AHPa197	1	0	0	1	04-2018	2018-04-11	2018-04-11
11,6,2,2,1,3,7,2,13	Cluster 144 (n=1)	1	AHPa121	1	0	0	1	02-2019	2019-02-13	2019-02-13
11,6,2,2,1,3,7,3,15	Cluster 145 (n=1)	1	AHPa170	1	0	0	1	05-2023	2023-05-31	2023-05-31
11,6,2,2,1,3,7,3,7	Cluster 146 (n=1)	1	AHPa119	1	0	0	1	01-2018	2018-01-17	2018-01-17
11,6,2,2,1,3,8,2,10	Cluster 147 (n=1)	1	AHPa061	1	0	1	0	05-2024	2024-05-17	2024-05-17
11,6,2,2,1,3,8,2,13	Cluster 148 (n=1)	1	AHPa117	1	0	0	1	12-2019	2019-12-11	2019-12-11
11,6,2,2,1,3,9,2,14	Cluster 149 (n=1)	1	AHPa208	1	0	0	1	11-2021	2021-11-24	2021-11-24
11,6,5,-,1,3,8,3,6	Cluster 150 (n=1)	1	AHPa360	1	0	1	0	05-2016	2016-05-31	2016-05-31
11,6,5,3,2,1,12,3,7	Cluster 151 (n=1)	1	AHPa383	1	0	0	1	05-2023	2023-05-30	2023-05-30
11,6,9,-,3,3,7,2,9	Cluster 152 (n=1)	1	AHPa386	1	0	0	1	09-2018	2018-09-03	2018-09-03
11,6,9,16,1,3,7,2,13	Cluster 153 (n=1)	1	AHPa094	1	0	0	1	11-2018	2018-11-09	2018-11-09
11,6,9,16,3,3,6,2,12	Cluster 154 (n=1)	1	AHPa223	1	0	0	1	05-2019	2019-05-25	2019-05-25
11,7,-,4,4,3,5,2,11	Cluster 155 (n=1)	1	AHPa362	1	0	0	1	03-2018	2018-03-02	2018-03-02
11,7,3,3,1,3,6,3,6	Cluster 156 (n=1)	1	AHPa328	1	0	1	0	01-2019	2019-01-07	2019-01-07
11,7,3,3,1,3,9,2,9	Cluster 157 (n=1)	1	AHPa055	1	0	0	1	11-2018	2018-11-27	2018-11-27
11,7,3,3,4,4,6,2,11	Cluster 158 (n=1)	1	AHPa343	1	0	1	0	12-2018	2018-12-03	2018-12-03
11,7,3,3,4,4,7,2,11	Cluster 159 (n=1)	1	AHPa342	1	0	1	0	09-2019	2019-09-23	2019-09-23
11,7,3,4,1,4,8,5,10	Cluster 160 (n=1)	1	AHPa069	1	0	0	1	08-2024	2024-08-26	2024-08-26
11,7,5,4,4,3,5,2,10	Cluster 161 (n=1)	1	AHPa364	1	0	0	1	06-2019	2019-06-25	2019-06-25
11,7,5,4,4,3,5,2,11	Cluster 162 (n=1)	1	AHPa363	1	0	0	1	03-2018	2018-03-19	2018-03-19
11,8,3,3,2,3,10,4,14	Cluster 163 (n=1)	1	AHPa115	1	0	0	1	06-2019	2019-06-28	2019-06-28
11,8,3,3,2,3,11,4,9	Cluster 164 (n=1)	1	AHPa239	1	0	0	1	08-2018	2018-08-10	2018-08-10
12,-,4,5,2,1,7,4,9	Cluster 165 (n=1)	1	AHPa082	1	0	0	1	11-2019	2019-11-20	2019-11-20
12,2,-,5,2,2,4,3,8	Cluster 166 (n=1)	1	AHPa337	1	0	0	1	01-2024	2024-01-26	2024-01-26
12,2,-,5,4,1,5,2,13	Cluster 167 (n=1)	1	AHPa078	1	0	1	0	04-2019	2019-04-08	2019-04-08
12,2,1,-,5,2,4,5,12	Cluster 168 (n=1)	1	AHPa244	1	0	0	1	03-2023	2023-03-01	2023-03-01
12,2,1,4,4,1,3,2,11	Cluster 169 (n=1)	1	AHPa128	1	0	0	1	03-2020	2020-03-06	2020-03-06
12,2,1,5,-,2,4,5,11	Cluster 170 (n=1)	1	AHPa191	1	0	0	1	01-2021	2021-01-11	2021-01-11
12,2,1,5,4,1,5,2,13	Cluster 171 (n=1)	1	AHPa079	1	0	1	0	04-2019	2019-04-08	2019-04-08
12,2,1,5,5,2,4,5,-	Cluster 172 (n=1)	1	AHPa204	1	0	1	0	10-2020	2020-10-02	2020-10-02
12,2,1,5,5,2,4,5,11	Cluster 173 (n=1)	1	AHPa214	1	0	0	0	02-2023	2023-02-26	2023-02-26
12,2,3,4,4,-,9,2,10	Cluster 174 (n=1)	1	AHPa188	1	0	0	1	06-2024	2024-06-28	2024-06-28
12,2,5,3,2,2,8,5,11	Cluster 175 (n=1)	1	AHPa335	1	0	0	1	06-2021	2021-06-08	2021-06-08
12,2,5,3,2,2,8,6,10	Cluster 176 (n=1)	1	AHPa025	0	1	0	0	12-2024	2024-12-02	2024-12-02
12,2,5,3,2,2,9,5,7	Cluster 177 (n=1)	1	AHPa034	1	0	0	1	01-2018	2018-01-31	2018-01-31
12,2,5,3,2,2,9,5,8	Cluster 178 (n=1)	1	AHPa046	1	0	1	0	06-2022	2022-06-13	2022-06-13
12,2,5,6,3,5,10,4,7	Cluster 179 (n=1)	1	AHPa400	1	0	0	1	05-2020	2020-05-12	2020-05-12
12,3,-,2,4,3,5,2,12	Cluster 180 (n=1)	1	AHPa164	1	0	0	1	11-2022	2022-11-11	2022-11-11
12,3,-,5,1,1,7,2,10	Cluster 181 (n=1)	1	AHPa246	1	0	0	1	03-2023	2023-03-23	2023-03-23
12,3,1,2,4,3,5,2,12	Cluster 182 (n=1)	1	AHPa160	1	0	0	1	05-2022	2022-05-21	2022-05-21
12,3,3,2,6,1,6,4,15	Cluster 183 (n=1)	1	AHPa373	0	1	0	0	11-2021	2021-11-12	2021-11-12
12,3,3,2,6,1,6,4,16	Cluster 184 (n=1)	1	AHPa252	0	1	0	0	03-2023	2023-03-16	2023-03-16
12,3,3,6,-,-,8,2,8	Cluster 185 (n=1)	1	AHPa215	1	0	1	0	12-2017	2017-12-15	2017-12-15
12,3,4,5,1,3,6,2,-	Cluster 186 (n=1)	1	AHPa316	1	0	0	1	12-2019	2019-12-02	2019-12-02
12,3,4,5,3,1,14,2,14	Cluster 187 (n=1)	1	AHPa218	1	0	0	1	11-2017	2017-11-15	2017-11-15
12,3,5,4,2,1,3,3,10	Cluster 188 (n=1)	1	AHPa165	1	0	0	1	07-2024	2024-07-15	2024-07-15
12,3,5,4,2,1,3,3,12	Cluster 189 (n=1)	1	AHPa380	1	0	0	1	01-2024	2024-01-23	2024-01-23
12,3,5,4,2,1,3,3,13	Cluster 190 (n=1)	1	AHPa313	1	0	0	1	11-2018	2018-11-14	2018-11-14
12,3,5,5,2,3,7,2,11	Cluster 191 (n=1)	1	AHPa104	1	0	1	0	12-2017	2017-12-01	2017-12-01
12,3,6,4,5,1,8,2,13	Cluster 192 (n=1)	1	AHPa279	0	1	0	0	04-2019	2019-04-03	2019-04-03
12,4,-,5,4,3,-,5,9	Cluster 193 (n=1)	1	AHPa051	1	0	1	0	07-2018	2018-07-30	2018-07-30
12,4,5,4,2,2,7,3,12	Cluster 194 (n=1)	1	AHPa312	0	1	0	0	05-2019	2019-05-13	2019-05-13
12,4,5,4,3,2,5,2,10	Cluster 195 (n=1)	1	AHPa324	1	0	0	1	11-2021	2021-11-19	2021-11-19
12,4,6,5,2,1,9,2,10	Cluster 196 (n=1)	1	AHPa245	1	0	0	1	02-2023	2023-02-02	2023-02-02
12,5,-,2,6,-,6,4,12	Cluster 197 (n=1)	1	AHPa008	0	1	0	0	07-2024	2024-07-18	2024-07-18
12,5,-,2,6,1,6,4,13	Cluster 198 (n=1)	1	AHPa289	0	1	0	0	09-2024	2024-09-26	2024-09-26
12,5,-,2,6,1,6,4,14	Cluster 199 (n=1)	1	AHPa083	1	0	0	1	01-2022	2022-01-04	2022-01-04
12,5,-,5,2,2,8,2,16	Cluster 200 (n=1)	1	AHPa161	1	0	1	0	09-2017	2017-09-13	2017-09-13
12,5,1,2,6,1,6,4,10	Cluster 201 (n=1)	1	AHPa285	0	1	0	0	04-2018	2018-04-24	2018-04-24
12,5,1,4,2,2,9,2,10	Cluster 202 (n=1)	1	AHPa171	1	0	0	1	05-2019	2019-05-27	2019-05-27
12,5,1,5,2,2,9,2,10	Cluster 203 (n=1)	1	AHPa031	1	0	0	1	11-2018	2018-11-09	2018-11-09
12,5,1,5,2,2,9,2,11	Cluster 204 (n=1)	1	AHPa182	1	0	0	1	10-2022	2022-10-25	2022-10-25
12,5,1,5,6,2,7,3,11	Cluster 205 (n=1)	1	AHPa143	1	0	0	1	09-2019	2019-09-04	2019-09-04
12,5,3,2,6,1,6,4,13	Cluster 206 (n=1)	1	AHPa248	1	0	0	1	03-2023	2023-03-01	2023-03-01
12,5,3,2,6,1,6,4,9	Cluster 207 (n=1)	1	AHPa338	1	0	0	1	11-2024	2024-11-04	2024-11-04
12,5,3,2,6,1,8,5,-	Cluster 208 (n=1)	1	AHPa325	1	0	0	1	09-2016	2016-09-09	2016-09-09
12,5,5,2,6,1,6,4,-	Cluster 209 (n=1)	1	AHPa250	0	1	0	0	09-2021	2021-09-16	2021-09-16
12,7,5,5,4,1,14,2,6	Cluster 210 (n=1)	1	AHPa226	1	0	0	1	12-2019	2019-12-27	2019-12-27
12,8,-,2,4,3,6,1,11	Cluster 211 (n=1)	1	AHPa213	1	0	1	0	09-2021	2021-09-29	2021-09-29
12,8,2,2,4,3,5,1,8	Cluster 212 (n=1)	1	AHPa374	1	0	0	1	09-2024	2024-09-30	2024-09-30
12,8,2,2,4,3,6,1,7	Cluster 213 (n=1)	1	AHPa404	1	0	1	0	11-2018	2018-11-19	2018-11-19
13,2,1,5,2,3,6,5,11	Cluster 214 (n=1)	1	AHPa045	1	0	1	0	09-2022	2022-09-26	2022-09-26
13,3,-,4,5,1,-,2,12	Cluster 215 (n=1)	1	AHPa274	0	1	0	0	01-2018	2018-01-23	2018-01-23
13,3,6,4,5,1,7,2,9	Cluster 216 (n=1)	1	AHPa105	1	0	0	1	11-2018	2018-11-12	2018-11-12
13,3,6,4,5,1,9,2,14	Cluster 217 (n=1)	1	AHPa024	0	1	0	0	12-2024	2024-12-02	2024-12-02
13,5,6,2,3,4,8,5,8	Cluster 218 (n=1)	1	AHPa035	1	0	0	1	03-2024	2024-03-11	2024-03-11
8,2,-,-,4,2,6,2,14	Cluster 219 (n=1)	1	AHPa066	1	0	0	1	11-2016	2016-11-07	2016-11-07
8,2,-,6,3,5,10,4,7	Cluster 220 (n=1)	1	AHPa398	1	0	0	1	03-2018	2018-03-07	2018-03-07
8,2,4,3,4,2,6,2,16	Cluster 221 (n=1)	1	AHPa067	1	0	0	1	11-2017	2017-11-06	2017-11-06
8,2,5,3,4,2,8,2,11	Cluster 222 (n=1)	1	AHPa381	1	0	0	1	10-2024	2024-10-27	2024-10-27
8,2,5,3,4,2,8,2,9	Cluster 223 (n=1)	1	AHPa087	1	0	1	0	06-2018	2018-06-03	2018-06-03
8,3,-,5,2,3,5,2,11	Cluster 224 (n=1)	1	AHPa077	1	0	0	1	03-2018	2018-03-16	2018-03-16
8,3,-,5,2,3,5,2,8	Cluster 225 (n=1)	1	AHPa389	1	0	0	1	11-2017	2017-11-22	2017-11-22
8,3,-,5,2,3,5,2,9	Cluster 226 (n=1)	1	AHPa074	1	0	0	1	05-2016	2016-05-18	2016-05-18
8,3,4,5,2,-,5,2,9	Cluster 227 (n=1)	1	AHPa139	1	0	0	1	05-2020	2020-05-04	2020-05-04
8,3,4,5,2,3,5,-,11	Cluster 228 (n=1)	1	AHPa080	1	0	1	0	08-2018	2018-08-06	2018-08-06
8,3,4,5,2,3,5,2,12	Cluster 229 (n=1)	1	AHPa378	1	0	0	1	01-2018	2018-01-19	2018-01-19
8,3,4,5,2,3,5,2,15	Cluster 230 (n=1)	1	AHPa085	1	0	0	1	02-2021	2021-02-12	2021-02-12
8,4,3,4,2,4,5,3,9	Cluster 231 (n=1)	1	AHPa041	1	0	0	1	08-2017	2017-08-02	2017-08-02
8,4,3,4,2,4,6,4,13	Cluster 232 (n=1)	1	AHPa178	1	0	0	1	02-2023	2023-02-15	2023-02-15
9,2,3,5,3,1,8,2,7	Cluster 233 (n=1)	1	AHPa052	1	0	1	0	07-2018	2018-07-30	2018-07-30
9,2,3,6,2,1,9,2,7	Cluster 234 (n=1)	1	AHPa076	1	0	0	1	09-2018	2018-09-24	2018-09-24
9,5,-,3,4,1,5,4,10	Cluster 235 (n=1)	1	AHPa056	1	0	0	1	07-2024	2024-07-09	2024-07-09
9,8,-,2,1,1,3,2,12	Cluster 236 (n=1)	1	AHPa174	1	0	0	1	10-2024	2024-10-23	2024-10-23
9,8,4,2,1,1,3,2,14	Cluster 237 (n=1)	1	AHPa172	1	0	0	1	12-2019	2019-12-12	2019-12-12
9,8,4,2,1,1,3,3,10	Cluster 238 (n=1)	1	AHPa198	1	0	0	1	08-2019	2019-08-28	2019-08-28
